# Improving non-communicable disease screening behaviours: A systematic review of intervention studies

**DOI:** 10.1101/2025.07.21.25331449

**Authors:** Jack T. Evans, Ananta Neelim, Seana Gall, Robert Hoffmann, Swee Hoon Chuah

**Affiliations:** Menzies Institute for Medical Research, University of Tasmania, Australia; Tasmanian Behavioural Lab, University of Tasmania, Australia; School of Clinical Sciences, Monash University, Australia

**Author notes:** Corresponding author, Address: 17 Liverpool Street, Hobart, Tasmania, Australia, 7000.

## Abstract

**Background:** Non-communicable disease screening programs are a key public health activity to improve primary prevention. However, there are few examples of successful screening programs at scale and participation in existing screening programs broadly, is known to be suboptimal. This systematic review aimed to identify interventions associated with increased participation in non-communicable disease risk factor screening among adults.

**Methods:** Using three online databases, a systematic search of English language peer-reviewed journal articles was performed. Articles quantitatively examining person-centric interventions to increase non-communicable disease screening among adults without existing disease diagnosis were eligible.

**Results:** Sixty-three studies spanning 23 countries and over 407000 observations were included. Non-communicable disease screening outcomes of breast cancer (n=14), bowel/colorectal cancer (n=30), cardiovascular disease (n=1), cervical cancer (n=14), heart health check [diabetes/hypertension] (n=1), health check (n=2), lung cancer (n=2), and melanoma (n=1) were observed. Five categories of intervention, comprised of 23 differing approaches, were determined for the promotion of non-communicable disease screening: *invitation*, *education*, *nudge*, *navigation*, and *self-affirmation* interventions. Of these interventions, the provision of patient navigator support, telephone-based promotion, written invitations to screen, and face-to-face/workplace education were the most consistently associated with greater screening engagement.

**Conclusion:** This systematic review is the first to detail screening behaviour interventions spanning multiple research disciplines and a range of non-communicable diseases. Four intervention methods were identified to be consistently associated with greater non-communicable disease screening engagement among adults. Many studies presented stand-alone interventional techniques; this siloed approach may limit interventional effect compared to a multi-pronged approach. To maximise likelihood of effectiveness, future interventions to increase non-communicable disease screening should consider combined approaches utilising the consistently effective interventions identified in this review.
