## Appendix 2. Summary and quality assessment of included studies for "Improving non-communicable disease screening behaviours: A systematic review of intervention studies"

### Sheet: INCLUDED MANUSCRIPTS SUMMARY
STUDY	N	FEMALE, %	COUNTRY	COHORT/ POPULATION TYPE	SCREENING OUTCOME	INTERVENTION BRIEF DESCRIPTION	DOI
Altinel 2022	134	100	Turkey	Female 40–55 who had at least one of the identified risk factors and had not had a Pap Smear test before.	Cervical Cancer Screening	Multiple nursing interventions including group training, counseling, reminder phone calls, and delivery materials to increase cervical cancer screening participation.	10.1093/her/cyac004
Bakr 2020	1882	58.9	US	Managed care patients aged 50–75 years who were overdue for screening.	Colorectal Cancer Screening	Mailed outreach using social psychology and behavioral economics principles to increase colorectal cancer screening.	10.14309/ctg.0000000000000115
Barthe 2015	3422	56.7	France	Individuals 50-74 years not having had a fecal occult blood test taken in the previous 2 years or having undergone colonoscopy in the previous 5 years.	Colorectal Cancer Screening	General practitioner-signed invitation letters to increase colorectal cancer screening participation.	10.1016/j.amjmed.2015.03.026
Basch 2015	564	69.3	US	Individuals 50-75 years insured, but who were out of compliance with colorectal cancer (CRC) screening guidelines for any type of cancer.	Colorectal Cancer Screening	Different educational approaches including mailed materials, academic detailing for physicians, and tailored telephone education to increase colorectal cancer screening.	10.1007/s10900-015-0021-5
Bell 1999	369	100	UK	Females over 50 years - ethnic minorities	Breast Cancer Screening	Translated literature, GP endorsement letters, and language support to increase breast screening uptake among ethnic minority women.	10.1080/13557859998056
Braun 2005	131	66.4	US	> 50 years	Colorectal Cancer Screening	Culturally targeted education and free testing delivered by Native Hawaiian physicians and CRC survivors to improve colorectal cancer screening.	10.1016/j.ypmed.2004.09.005
Broc 2015	48413	30.0001	France	Individuals 50 -74 y/o without any recent test (< 2 years) or coloscopy (< 5 years), having neither a familial nor personal history of colorectalcancer, Crohn’s disease, ulcerohemorrhagic rectocolitis nor recent digestive symptoms.	Colorectal Cancer Screening	Individualized phone counseling to increase colorectal cancer screening participation.	10.1016/j.erap.2015.04.002
Castaneda 2018	200	73	US	Individuals 50–75 years who were not up-to-date with colorectal cancer screening (Spanish-speaking Latinos)	Colorectal Cancer Screening	In-reach intervention with patient navigators and outreach intervention with mailed materials to promote colorectal cancer screening among Latino adults.	10.1007/s40615-017-0395-4
Champion 2022	402	100	US	Females 50-74 years who were not up to date with breast cancer screening	Breast Cancer Screening	Tailored DVD and patient navigation to increase breast cancer screening in rural women.	10.3390/cancers14184354
Chigbu 2017	1327	100	Nigeria	Females over 30 years and have no previous diagnosis of cervical or breast cancer	Cervical and Breast screening	House-to-house education by community health educators to increase cervical and breast cancer screening and HPV vaccination in Nigeria.	10.1002/ijgo.12150
De Ramirez 2022	4342	100	US	Women > 41 years with no history of mammography in previous 2 years - grouped by economic advantage (high=comercial health insurance | low = medicaid health insurance)	Breast Cancer Screening	Text messages, digital health care workers, and community health fairs to increase mammography screening rates.	10.1089/pop.2021.0382
De Walque 2022	2000	50	Armenia	35-68 years without screening in the prior year.	Health Check - Diabetes & Hypertension	Personalized invitations with or without financial incentives to increase health screenings for diabetes and hypertension.	10.1016/j.socscimed.2022.114763
Del Mar 1998	689	100	Australia	Female, 18-67 years, from Vietnamese community.	Cervical Cancer Screening	Personalized letters in Vietnamese to increase cervical cancer screening among Vietnamese women.	10.1111/j.1467-842x.1998.tb01501.x
Dhoj Shrestha 2022	646	100	Nepal	Nepalese women aged 30-60 years	Cervical Cancer Screening	Female Community Health Volunteer-delivered intervention to increase cervical cancer screening uptake in Nepal.	10.1016/j.pmedr.2022.101948
Durkin 2019	Not stated	Not stated	Australia	Australian adults > 50 years	Bowel Cancer Screening	Mass media campaign to increase participation in a national bowel cancer screening program.	10.1136/bmjopen-2018-024267
Durkin 2020	Not stated	Not stated	Australia	50-74 years	Bowel Cancer Screening	Mass media campaign to increase bowel cancer screening participation in Australia.	10.1177/0969141319874372
Eaker 2004	12240	100	Sweden	Women age 25-59 years	Cervical Cancer Screening	Modified invitation letters, reminder letters, and phone reminders to increase cervical cancer screening attendance.	10.1158/1055-9965.346.13.3
Erwin 2019	851	100	Tanzania	Women 25-49 years	Cervical Cancer Screening	SMS behavior change communication and transportation eVoucher to increase cervical cancer screening in Tanzania.	10.1136/bmjinnov-2018-000276
Ghaffari 2018	138	100	Iran	Women >35 years	Breast Cancer Screening	Educational intervention based on the integrated behavioral model to improve breast cancer screening behavior.	10.4103/ijpvm.IJPVM_147_17
Gimeno-Garcia 2009	158	75.3165	Spain	50-79 years	Colorectal Cancer Screening	Educational video to improve knowledge and compliance with colorectal cancer screening.	10.1016/j.canep.2009.08.003
Gold 2019	11038	50.8063	UK	40-70 years without existing cardiovascular disease	Health Check	Behaviorally-enhanced leaflets to increase uptake of NHS Health Check.	10.1186/s12889-019-7754-5
Goldzahl 2018	26495	100	France	French women	Breast Cancer Screening	Behavioral interventions in invitation letters to increase mammography use. Invitational letter.	10.1016/j.jhealeco.2017.12.004
Gorini 2023	11505	50.4389	Italy	54-70 years	Colorectal Cancer Screening	Behavioral economic-inspired messages to increase colorectal cancer screening participation.	10.1016/j.ypmed.2023.107615
Green 2019	838	65.1	US	Age 50-75 years	Colorectal Cancer Screening	Financial incentives to increase colorectal cancer screening uptake.	10.1001/jamanetworkopen.2019.6570
Hirko 2020	7812	52.9954	US	Adults 50-75 years	Colorectal Cancer Screening	Mailed motivational messaging to increase colorectal cancer screening in a rural setting.	10.1016/j.amepre.2020.03.019
Huf 2020	11405	100	UK	Female 24-29 years (Study 1) Female 30-63 years (Study 2)	Cervical Cancer Screening	Text message reminders with different content to improve cervical screening participation.	10.1016/j.ypmed.2020.106170
Janda 2006	559	0	Australia	Males >50 years	Melonoma Screening	Community education program and dedicated skin-screening clinics to increase melanoma screening.	10.1002/cncr.22051
Kurt 2019	356	100	Turkey	Females, 30-65 years	Cervical Cancer Screening	Home visits with one-on-one training, educational brochures, and invitations to increase cervical cancer screening.	10.1097/jnr.0000000000000317
Lewis 2008	237	60.3376	US	Age 50-75 years with no colonoscopy in 10 years	Colorectal Cancer Screening	Mailed patient reminders with a decision aid and system changes for direct access to screening tests.	10.1186/1748-5908-3-32
Lopez-Torres-Hidalgo 2016	1129	60.1417	Spain	Men and women between 50- 74 years	Colorectal Cancer Screening	Written and telephone briefings to increase colorectal cancer screening participation.	10.17235/reed.2016.4048/2015
Ma 2012	453	100	China	Female aged > 40 years, not having participated in breast cancer screening within the past 12 months	Breast Cancer Screening	Workplace intervention with breast cancer education and screening navigation to increase mammography uptake.	10.1158/1055-9965.EPI-11-0915
Mehta 2017	2245	74.4	US	Individuals 50-64 years	Colorectal Cancer Screening	Email with active choice and financial incentives to increase colonoscopy completion.	10.1053/j.gastro.2017.07.015
Mehta 2020	281	63	US	Individuals 50-74 years not having had a colonoscopy in the past 10 years, flexible sigmoidoscopy in the last 5 years, or stool testing in the past 12 months.	Colorectal Cancer Screening	Text messaging and lottery incentives to increase colorectal cancer screening.	10.1016/j.pmedr.2020.101114
Mehta 2021	1977	Not stated	US	Individuals 50-64 years	Colorectal Cancer Screening	Financial incentives to increase colorectal cancer screening participation.	10.1016/j.cgh.2020.06.047
Mehta 2024	24632	100	US	Females age 40-74 years with at least 1 primary care visit in the past 2 years	Breast Cancer Screening	Bulk ordering, text messaging, and clinician endorsement to increase breast cancer screening rates.	10.1001/jamainternmed.2024.0495
Melvin 2019	804	57.6	US	Individuals 50-75 years not up-to-date on colorectal cancer screening	Colorectal Cancer Screening	Small media intervention to increase colorectal cancer screening in primary care clinics.	10.1093/tbm/iby063
Menon 2011	515	29.3	US	Individuals >50 years with no personal or family history of cancer	Colorectal Cancer Screening	Telephone-based tailored education and motivational interviewing to increase colorectal cancer screening.	10.1007/s12160-011-9291-z
Montero-Moraga 2021	11119	100	Spain	Female 50-69 years	Breast Cancer Screening	Information leaflet on the risk-benefit balance of breast cancer screening.	10.1186/s12889-021-11360-0
Myers 2007	1546	67	US	Individuals 50-74 years, no prior diagnosis of colorectal neoplasia or inflammatory bowel disease, had not undergone recent,had at least 1 visit to JFMA within the previous 2 years for screening	Colorectal Cancer Screening	Targeted and tailored interventions to increase colorectal cancer screening.	10.1002/cncr.23022
Paskett 2020	1043	56.7	US	Individuals 25-75 years, f irst-degree relatives of patients diagnosed with colorectal cancer (probands) who tested negative for Lynch syndrome	Colorectal Cancer Screening	Patient navigation and website intervention to increase colorectal cancer screening among high-risk individuals.	10.1158/1055-9965.EPI-19-0797
Risi 2004	658	100	South Africa	Women - 35-65 years	Cervical Cancer Screening	Photo-comic and radio-drama to increase cervical screening uptake.	10.1093/her/cyg044
Roh 2023	122	100	US	American-Indian Women	Breast Cancer Screening	Mobile web app-based intervention to promote breast cancer screening among American Indian women.	10.1007/s13187-022-02252-x
Rosser 2015	419	100	Kenya	Kenyan women >23 years	Cervical Cancer Screening	Health educational talk to increase cervical cancer knowledge and screening rates.	10.1016/j.pec.2015.03.017
Ruparel 2019	229	51.9651	UK	LSUT (Lung Screen Uptake Trial) - Smokers/former smokers 60-75 years	Lung Cancer Screening	Information film to improve informed decision-making for lung cancer screening.	10.1513/AnnalsATS.201811-841OC
Sallis 2016	3511	52.2073	UK	UK adults recruited from GP clinics.	Health Check	Enhanced invitation letter using behavioral science insights to increase NHS Health Check attendance.	10.1186/s12875-016-0426-y
Savicka 2020	Not stated	100	Latvia	Women who had not used state-based screening. 50-69 years	Breast and Cervical Cancer Screening	Behavioral economics nudge approach and tailored communication to increase breast and cervical cancer screening.	10.15388/Im.2020.87.28
Schliemann 2023	483	100	Malaysia	Women aged 40-70 years	Breast Cancer Screening	mHealth and community health workers to increase clinical breast examination uptake.	10.1371/journal.pone.0288437
Schneider 2001	752	100	US	Women > 40 years in a medically underserved population.	Breast Cancer Screening	Gain or loss-framed health messages to increase mammography use among low-income women.	10.1037//0278-6133.20.4.256
Selva 2019	512	54.2969	Catalonia, Spain	50-69 years	Colorectal Cancer Screening	Brief phone intervention to increase colorectal cancer screening participation.	10.1111/codi.14707
Seven 2015	446	100	Turkey	Women 50-69 years, no cancer or screening history	Breast Cancer Screening	Individual, individual with educational brochure for spouses, and group education to increase breast cancer screening.	10.1007/s13187-014-0709-8
Shankleman 2014	3886	122.362	UK	Area of low SES and ethnic populations	Bowel Cancer Screening	Face-to-face and telephone health promotion to increase bowel cancer screening in ethnically diverse areas.	10.1038/bjc.2014.363
Steckelberg 2011	1577	42.676	Germany	Insured German Adults with no history of colorectal cancer (50-75 years)	Colorectal Cancer Screening	Evidence-based risk information to increase informed choice in colorectal cancer screening.	10.1136/bmj.d3193
Stoffel 2019	5077	Not stated	Catalonia, Spain	50-69 years	Colorectal Cancer Screening	Behavioral interventions to increase colorectal cancer screening participation via invitations.	10.1016/j.ypmed.2018.12.013
Tavasoli 2016	229459	100	Canada	Observational study of intervention effects. Women aged 30 to 69 years	Cervical Cancer Screening	Invitation and reminder letters to increase cervical cancer screening participation.	10.1016/j.ypmed.2016.04.019
Thompson 2017	443	100	US	Latina Women >3 years since last screeening.	Cervical Cancer Screening	Home-based educational session and video to increase cervical cancer screening among rural Latinas.	10.1002/cncr.30399
Tilley 1999	5088	4	US	Next Step Trial -	Colorectal Cancer Screening	Educational booklet and telephone call to promote colorectal cancer screening at worksites.	10.1006/pmed.1998.0427
Tinmouth 2022	75810	45.4465	Canada	50-74 years	Colorectal Cancer Screening	Behaviorally informed invitations (letters) to increase colorectal cancer screening.	10.1016/j.ypmed.2021.106918
Travis 2024	242	55.3719	UK	>49 years with no prior screening	Bowel Cancer Screening	Values-based affirmation questionnaire Participants in this condition answered four open questions which have been found to generate largely affirmative responses (Iles et al., 2022; Armitage et al., 2011), these were: ‘Please write about a time when you have done something to help another person (in the past year)’. ‘Please write about a time when you have done something that you are particularl…	10.1080/08870446.2024.2332265
Vachon 2024	663	100	US	Females (50-74 years) rural	Colorectal Cancer Screening	Access-enhanced health screening intervention to increase screening adherence in a rental-flat community.	10.1111/jrh.12828
Wee 2020	983	47.8128	Singapore	Permanent residents age >40 years not participating in cardiovascular screening.	Cardiovascular screening	Free, access-enhanced multi-modality screening program to increase health screening participation.	10.1111/hsc.12876
Wilding 2020	34633	50.68	UK	60-74 year old men and women	Colorectal Cancer Screening	Volitional and motivational interventions to increase bowel cancer screening uptake.	10.1016/j.socscimed.2020.113496
Wong 2019	42	100	South Asia region	South Asian women from 6 ethnic minorities	Cervical Cancer Screening	Community health worker-led multimedia intervention to increase cervical cancer screening among South Asian women.	10.3390/ijerph16173072
Yoshida 2012	388	59.0206	Japan	Men and women aged 40-59 years	Lung Cancer Screening	Leaflet distribution to improve lung cancer screening rate.	10.2152/jmi.59.127

### Sheet: QUALITY ASSESSMENT
Study	1. Was the study question or objective clearly stated?	2. If randomised, was randomisation adequate? (Was allocation at random? Were the groups similar at baseline?)	3. Were eligibility/selection criteria for the study population prespecified and clearly described?	4. Was the intervention clearly described and delivered consistently?	5. Were the participants in the study described and representative of those who would be eligible for the test/service/intervention in the general or clinical population of interest?	6. Were assessors blinded to the participants’ exposure/interventions?	7. Were statistical methods clearly described and suitable?	8. Were outcome variables measured pre and post intervention?	9. Was the study sufficiently powered? Were power calculations provided?	10. Was the loss to follow-up after baseline 20% or less? Were those lost to follow-up accounted for in the analysis?	TOTAL SCORE/10	RATING
Altinel 2022	Y	Y	Y	Y	Y	Y	Y	Y	Y	Y	10	Good
Bakr 2020	Y	Y	Y	Y	Y	Y	Y	Y	Y	Y	10	Good
Barthe 2015	Y	Y	Y	Y	Y	Y	Y	Y	Y	N	9	Good
Basch 2015	Y	Y	Y	Y	Y	Y	Y	Y	N	N	8	Good
Bell 1999	Y	Not randomised	Y	Y	Y	N	Y	Y	N	Y	7	Fair
Braun 2005	Y	Y	Y	Y	N	Y	Y	Y	N	Y	8	Good
Broc 2015	Y	Y	Y	Y	Y	Y	Y	Y	N	Y	9	Good
Castaneda 2018	Y	Not randomised	Y	Y	Y	Y	Y	Y	N	Y	8	Good
Champion 2022	Y	Y	Y	Y	N	Y	Y	Y	Y	Y	9	Good
Chigbu 2017	Y	Not randomised	Y	Y	Y	Y	Y	Y	Y	Y	9	Good
De Walque 2022	Y	Y	Y	Y	Y	N	Y	Y	Y	Y	9	Good
Del Mar 1998	Y	Y	Y	Y	Y	Y	Y	Y	N	Y	9	Good
DeRamirez 2022	Y	N	Y	Y	Y	N	Y	N	N	N	5	Fair
DhojShrestha 2022	Y	Y	Y	Y	N	N	Y	Y	Y	Y	8	Good
Durkin 2019	Y	N	Y	Y	Y	N	Y	N	NA	NA	5	Fair
Durkin 2020	Y	N	Y	Y	Y	N	Y	N	NA	NA	5	Fair
Eaker 2004	Y	Y	Y	Y	Y	Y	Y	Y	NOT STATED	Y	9	Good
Erwin 2019	Y	Y	Y	Y	N	NOT STATED	Y	Y	NOT STATED	NOT STATED	6	Fair
Ghaffari 2018	Y	Y	Y	Y	N	N	Y	Y	NOT STATED	NOT STATED	6	Fair
Gimeno-Garcia 2009	Y	Y	Y	Y	Y	N	Y	Y	Y	Y	9	Good
Gold 2019	Y	Y	Y	Y	Y	Y	Y	Y	Y	Y	10	Good
Goldzahl 2018	Y	NOT STATED	N	Y	Y	N	Y	Y	N	N	5	Fair
Gorini 2023	Y	Y	N	Y	Y	N	Y	N	N	N	5	Fair
Green 2019	Y	Y	Y	Y	Y	Y	Y	Y	N	N	8	Good
Hirko 2020	Y	Y	Y	Y	Y	Y	Y	N	Y	N	8	Good
Huf 2020	Y	Y	Y	Y	Y	N	Y	N	Y	Y	8	Good
Janda 2006	Y	N	Y	Y	Y	Y	N	Y	Y	N	7	Fair
Kurt 2019	Y	N	Y	Y	Y	N	Y	Y	N	N	6	Fair
Lewis 2008	Y	Y	Y	Y	Y	NOT STATED	Y	N.	N	Y	7	Fair
Lopez-Torres-Hidalgo 2016	Y	Y	Y	Y	Y	N	Y	N	Y	Y	8	Good
Ma 2012	Y	Not randomised	Y	Y	Y	Y	Y	Y	N	Y	8	Good
Mehta 2017	Y	Y	Y	Y	Y	Y	Y	Y	Y	Y	10	Good
Mehta 2020	Y	Y	Y	Y	Y	Y	Y	N	Y	Y	9	Good
Mehta 2021	Y	Y	Y	Y	Y	Y	Y	Y	Y	Y	10	Good
Mehta 2024	Y	Y	Y	Y	Y	Y	Y	Y	Y	Y	10	Good
Melvin 2019	Y	Y	Y	Y	Y	Y	Y	Y	Y	Y	10	Good
Menon 2011	Y	Y	Y	Y	Y	Y	Y	Y	Y	Y	10	Good
Montero-Moraga 2021	Y	Y	Y	Y	Y	Y	Y	N	Y	Y	9	Good
Myers 2007	Y	Y	Y	Y	Y	Y	Y	Y	Y	Y	10	Good
Paskett 2020	Y	Y	Y	Y	Y	Y	Y	N	Y	Y	9	Good
Risi 2004	Y	Y	Y	N	Y	NOT STATED	N	Y	Y	N	6	Fair
Roh 2023	Y	Y	Y	Y	Y	NOT STATED	Y	Y	Y	Y	9	Good
Rosser 2015	Y	Y	Y	Y	N	NOT STATED	Y	Y	N	N	6	Fair
Ruparel 2019	Y	Y	Y	Y	Y	NOT STATED	Y	N	Y	Y	8	Good
Sallis 2016	Y	Y	N	Y	Y	NOT STATED	Y	Y	Y	Y	8	Good
Savicka 2020	Y	N	Y	N	Y	NOT STATED	Y	Y	N	NA	5	Fair
Schliemann 2023	Y	Y	Y	Y	Y	NOT STATED	Y	Y	Y	Y	9	Good
Schneider 2001	Y	N	N	Y	Y	NOT STATED	Y	Y	Y	N	6	Fair
Selva 2019	Y	Y	Y	Y	Y	N	Y	Y	Y	Y	9	Good
Seven 2015	Y	NOT STATED	Y	Y	Y	N	Y	Y	NOT STATED	NOT STATED	6	Fair
Shankleman 2014	Y	N	Y	Y	Y	N	Y	Y	N	N	6	Fair
Steckelberg 2011	Y	Y	Y	Y	Y	Y	Y	Y	NOT STATED	Y	9	Good
Stoffel 2019	Y	Y	N	Y	N	NOT STATED	Y	Y	Y	Y	7	Fair
Tavasoli 2016	Y	N	N	Y	Y	N	Y	Y	Y	Y	7	Fair
Thompson 2017	Y	Y	Y	Y	Y	N	Y	Y	N	Y	8	Good
Tilley 1999	Y	Y	N	Y	Y	N	Y	Y	PROVIDED ELSEWHERE	N	6	Fair
Tinmouth 2022	Y	Y	Y	Y	Y	NOT STATED	Y	Y	NOT STATED	NOT STATED	7	Fair
Travis 2024	Y	N	Y	Y	Y	N	Y	N	Y	N	6	Fair
Vachon 2024	Y	NOT STATED	Y	Y	Y	NOT STATED	Y	Y	Y	Y	8	Good
Wee 2020	Y	Not randomised	Y	Y	Y	N	Y	Y	Y	NOT STATED	7	Fair
Wilding 2020	Y	Y	Y	Y	Y	NOT STATED	Y	Y	Y	NOT STATED	8	Good
Wong 2019	Y	Y	Y	Y	Y	Y	Y	Y	Y	Y	10	Good
Yoshida 2012	Y	Y	Y	Y	Y	N	Y	Y	Y	Y	9	Good
